# Cholinergic and lipid mediators crosstalk in Covid-19 and the impact of glucocorticoid therapy

**DOI:** 10.1101/2021.01.07.20248970

**Authors:** Malena M. Pérez, Vinícius E. Pimentel, Carlos A. Fuzo, Pedro V. da Silva-Neto, Diana M. Toro, Camila O. S. Souza, Thais F. C. Fraga-Silva, Luiz Gustavo Gardinassi, Jonatan C. S. de Carvalho, Nicola T. Neto, Ingryd Carmona-Garcia, Camilla N. S. Oliveira, Cristiane M. Milanezi, Viviani Nardini Takahashi, Thais Canassa De Leo, Lilian C. Rodrigues, Cassia F. S. L. Dias, Ana C. Xavier, Giovanna S. Porcel, Isabelle C. Guarneri, Kamila Zaparoli, Caroline T. Garbato, Jamille G. M. Argolo, Ângelo A. F. Júnior, Marley R. Feitosa, Rogerio S. Parra, José J. R. da Rocha, Omar Feres, Fernando C. Vilar, Gilberto G. Gaspar, Rafael C. da Silva, Leticia F. Constant, Fátima M. Ostini, Alessandro P. de Amorim, Augusto M. Degiovani, Dayane P. da Silva, Debora C. Nepomuceno, Rita C. C. Barbieri, Isabel K. F. M. Santos, Sandra R. C. Maruyama, Elisa M. S. Russo, Angelina L. Viana, Ana P. M. Fernandes, Vânia L. D. Bonato, Cristina R. B. Cardoso, Carlos A. Sorgi, Marcelo Dias-Baruffi, Lúcia H. Faccioli

## Abstract

Cytokine storms and hyperinflammation, potentially controlled by glucocorticoids, occur in COVID-19; the roles of lipid mediators and acetylcholine (ACh) and how glucocorticoid therapy affects their release in Covid-19 remain unclear. Blood and bronchoalveolar lavage (BAL) samples from SARS-CoV-2- and non-SARS-CoV-2-infected subjects were collected for metabolomic/lipidomic, cytokines, soluble CD14 (sCD14), and ACh, and CD14 and CD36-expressing monocyte/macrophage subpopulation analyses. Transcriptome reanalysis of pulmonary biopsies was performed by assessing coexpression, differential expression, and biological networks. Correlations of lipid mediators, sCD14, and ACh with glucocorticoid treatment were evaluated. This study enrolled 190 participants with Covid-19 at different disease stages, 13 hospitalized non-Covid-19 patients, and 39 healthy-participants. SARS-CoV-2 infection increased blood levels of arachidonic acid (AA), 5-HETE, 11-HETE, sCD14, and ACh but decreased monocyte CD14 and CD36 expression. 5-HETE, 11-HETE, cytokines, ACh, and neutrophils were higher in BAL than in circulation (fold-change for 5-HETE 389.0; 11-HETE 13.6; ACh 18.7, neutrophil 177.5, respectively). Only AA was higher in circulation than in BAL samples (fold-change 7.7). Results were considered significant at P<0.05, 95%CI. Transcriptome data revealed a unique gene expression profile associated with AA, 5-HETE, 11-HETE, ACh, and their receptors in Covid-19. Glucocorticoid treatment in severe/critical cases lowered ACh without impacting disease outcome. We first report that pulmonary inflammation and the worst outcomes in Covid-19 are associated with high levels of ACh and lipid mediators. Glucocorticoid therapy only reduced ACh, and we suggest that treatment may be started early, in combination with AA metabolism inhibitors, to better benefit severe/critical patients.
