## Supplementary Appendix I for "Cholinergic and lipid mediators crosstalk in Covid-19 and the impact of glucocorticoid therapy"

### Sheet: Reactome - Acetylcholine
Pathway	ID	Genes
Acetylcholine Neurotransmitter Release Cycle	R-HSA-264642	CHAT,CPLX1,PPFIA1,PPFIA2,PPFIA3,PPFIA4,RAB3A,RIMS1,SLC18A3,SLC5A7,SNAP25,STX1A,STXBP1,SYT1,TSPOAP1,UNC13B,VAMP2
Acetylcholine binding and downstream events	R-HSA-181431	CHRNA1,CHRNA2,CHRNA3,CHRNA4,CHRNA5,CHRNA6,CHRNA7,CHRNA9,CHRNB2,CHRNB3,CHRNB4,CHRND,CHRNE,CHRNG
Acetylcholine regulates insulin secretion	R-HSA-399997	CHRM3,GNA11,GNA14,GNA15,GNAQ,MARCKS,PLCB1,PLCB2,PLCB3,PRKCA
Highly calcium permeable nicotinic acetylcholine receptors	R-HSA-629597	CHRNA1,CHRNA2,CHRNA3,CHRNA4,CHRNA5,CHRNA6,CHRNB2,CHRNB3,CHRNB4
Highly calcium permeable postsynaptic nicotinic acetylcholine receptors	R-HSA-629594	CHRNA1,CHRNA2,CHRNA3,CHRNA4,CHRNA5,CHRNA6,CHRNA7,CHRNA9,CHRNB2,CHRNB3,CHRNB4
Highly sodium permeable postsynaptic acetylcholine nicotinic receptors	R-HSA-629587	CHRNA3,CHRNA4,CHRNB2,CHRNB4,CHRND,CHRNE,CHRNG
Muscarinic acetylcholine receptors	R-HSA-390648	CHRM1,CHRM2,CHRM3,CHRM4,CHRM5
Postsynaptic nicotinic acetylcholine receptors	R-HSA-622327	CHRNA1,CHRNA2,CHRNA3,CHRNA4,CHRNA5,CHRNA6,CHRNA7,CHRNA9,CHRNB2,CHRNB3,CHRNB4,CHRND,CHRNE,CHRNG
Presynaptic nicotinic acetylcholine receptors	R-HSA-622323	CHRNA1,CHRNA2,CHRNA3,CHRNA4,CHRNA5,CHRNA6,CHRNB2,CHRNB3,CHRNB4,CHRND,CHRNE,CHRNG

### Sheet: Reactome - Arachidonic acid
Pathway	ID	Genes
Arachidonate production from DAG	R-HSA-426048	ABHD12,ABHD6,DAGLA,DAGLB,MGLL
Arachidonic acid metabolism	R-HSA-2142753	ABCC1,AKR1C3,ALOX12,ALOX12B,ALOX15,ALOX15B,ALOX5,ALOX5AP,ALOXE3,AWAT1,CBR1,CYP1A1,CYP1A2,CYP1B1,CYP2C19,CYP2C8,CYP2C9,CYP2J2,CYP2U1,CYP4A11,CYP4A22,CYP4B1,CYP4F11,CYP4F2,CYP4F22,CYP4F3,CYP4F8,CYP8B1,DPEP1,DPEP2,DPEP3,EPHX2,FAAH,FAAH2,GGT1,GGT5,GPX1,GPX2,GPX4,HPGD,HPGDS,LTA4H,LTC4S,MAPKAPK2,PLA2G4A,PON1,PON2,PON3,PRXL2B,PTGDS,PTGES,PTGES2,PTGES3,PTGIS,PTGR1,PTGR2,PTGS1,PTGS2,TBXAS1
Alpha-linolenic (omega3) and linoleic (omega6) acid metabolism	R-HSA-2046104	ABCD1,ACAA1,ACOT8,ACOX1,ACSL1,ELOVL1,ELOVL2,ELOVL3,ELOVL5,FADS1,FADS2,HSD17B4,SCP2
Eicosanoid ligand-binding receptors	R-HSA-391903	CYSLTR1,CYSLTR2,GPR17,LTB4R,LTB4R2,OXER1,PTGDR,PTGDR2,PTGER1,PTGER2,PTGER3,PTGER4,PTGFR,PTGIR,TBXA2R

### Sheet: Gene Description
Gene Symbol	Metabolite	Gene Description	Reference
ABCC1	Arachidonic acid	ATP binding cassette subfamily C member 1	Reactome pathways (DOI: 10.1093/nar/gkz1031)
ABCD1	Arachidonic acid	ATP binding cassette subfamily D member 1	Reactome pathways (DOI: 10.1093/nar/gkz1031)
ABHD12	Arachidonic acid	abhydrolase domain containing 12	Reactome pathways (DOI: 10.1093/nar/gkz1031)
ABHD6	Arachidonic acid	abhydrolase domain containing 6	Reactome pathways (DOI: 10.1093/nar/gkz1031)
ACSL1	Arachidonic acid	acyl-CoA synthetase long chain family member 1	Reactome pathways (DOI: 10.1093/nar/gkz1031)
AKR1C3	Arachidonic acid	aldo-keto reductase family 1 member C3	Reactome pathways (DOI: 10.1093/nar/gkz1031)
ALB	COVID-19 biomarker	albumin	DOI: 10.1089/ars.2020.8142
ALOX12	Arachidonic acid	arachidonate 12-lipoxygenase, 12S type	Reactome pathways (DOI: 10.1093/nar/gkz1031)
ALOX12B	Arachidonic acid	arachidonate 12-lipoxygenase, 12R type	Reactome pathways (DOI: 10.1093/nar/gkz1031)
ALOX15	Arachidonic acid	arachidonate 15-lipoxygenase	Reactome pathways (DOI: 10.1093/nar/gkz1031)
ALOX15B	Arachidonic acid	arachidonate 15-lipoxygenase type B	Reactome pathways (DOI: 10.1093/nar/gkz1031)
ALOX5	Arachidonic acid	arachidonate 5-lipoxygenase	Reactome pathways (DOI: 10.1093/nar/gkz1031)
ALOX5AP	Arachidonic acid	arachidonate 5-lipoxygenase activating protein	Reactome pathways (DOI: 10.1093/nar/gkz1031)
ALOXE3	Arachidonic acid	arachidonate lipoxygenase 3	Reactome pathways (DOI: 10.1093/nar/gkz1031)
AWAT1	Arachidonic acid	acyl-CoA wax alcohol acyltransferase 1	Reactome pathways (DOI: 10.1093/nar/gkz1031)
CBR1	Arachidonic acid	carbonyl reductase 1	Reactome pathways (DOI: 10.1093/nar/gkz1031)
CD36	COVID-19 biomarker	CD36 molecule	First referenced in the present study
CHAT	Acetylcholine	choline O-acetyltransferase	Reactome pathways (DOI: 10.1093/nar/gkz1031)
CHRM1	Acetylcholine	cholinergic receptor muscarinic 1	Reactome pathways (DOI: 10.1093/nar/gkz1031)
CHRM2	Acetylcholine	cholinergic receptor muscarinic 2	Reactome pathways (DOI: 10.1093/nar/gkz1031)
CHRM3	Acetylcholine	cholinergic receptor muscarinic 3	Reactome pathways (DOI: 10.1093/nar/gkz1031)
CHRM4	Acetylcholine	cholinergic receptor muscarinic 4	Reactome pathways (DOI: 10.1093/nar/gkz1031)
CHRM5	Acetylcholine	cholinergic receptor muscarinic 5	Reactome pathways (DOI: 10.1093/nar/gkz1031)
CHRNA1	Acetylcholine	cholinergic receptor nicotinic alpha 1 subunit	Reactome pathways (DOI: 10.1093/nar/gkz1031)
CHRNA2	Acetylcholine	cholinergic receptor nicotinic alpha 2 subunit	Reactome pathways (DOI: 10.1093/nar/gkz1031)
CHRNA3	Acetylcholine	cholinergic receptor nicotinic alpha 3 subunit	Reactome pathways (DOI: 10.1093/nar/gkz1031)
CHRNA4	Acetylcholine	cholinergic receptor nicotinic alpha 4 subunit	Reactome pathways (DOI: 10.1093/nar/gkz1031)
CHRNA5	Acetylcholine	cholinergic receptor nicotinic alpha 5 subunit	Reactome pathways (DOI: 10.1093/nar/gkz1031)
CHRNA6	Acetylcholine	cholinergic receptor nicotinic alpha 6 subunit	Reactome pathways (DOI: 10.1093/nar/gkz1031)
CHRNA7	Acetylcholine	cholinergic receptor nicotinic alpha 7 subunit	Reactome pathways (DOI: 10.1093/nar/gkz1031)
CHRNA9	Acetylcholine	cholinergic receptor nicotinic alpha 9 subunit	Reactome pathways (DOI: 10.1093/nar/gkz1031)
CHRNB2	Acetylcholine	cholinergic receptor nicotinic beta 2 subunit	Reactome pathways (DOI: 10.1093/nar/gkz1031)
CHRNB3	Acetylcholine	cholinergic receptor nicotinic beta 3 subunit	Reactome pathways (DOI: 10.1093/nar/gkz1031)
CHRNB4	Acetylcholine	cholinergic receptor nicotinic beta 4 subunit	Reactome pathways (DOI: 10.1093/nar/gkz1031)
CHRND	Acetylcholine	cholinergic receptor nicotinic delta subunit	Reactome pathways (DOI: 10.1093/nar/gkz1031)
CHRNE	Acetylcholine	cholinergic receptor nicotinic epsilon subunit	Reactome pathways (DOI: 10.1093/nar/gkz1031)
CHRNG	Acetylcholine	cholinergic receptor nicotinic gamma subunit	Reactome pathways (DOI: 10.1093/nar/gkz1031)
CPLX1	Acetylcholine	complexin 1	Reactome pathways (DOI: 10.1093/nar/gkz1031)
CRP	COVID-19 biomarker	C-reactive protein	DOI: 10.1016/j.cca.2020.06.013
CXCL8	COVID-19 biomarker	C-X-C motif chemokine ligand 8	DOI: 10.1038/s41591-020-1051-9
CYP1A1	Arachidonic acid	cytochrome P450 family 1 subfamily A member 1	Reactome pathways (DOI: 10.1093/nar/gkz1031)
CYP1A2	Arachidonic acid	cytochrome P450 family 1 subfamily A member 2	Reactome pathways (DOI: 10.1093/nar/gkz1031)
CYP1B1	Arachidonic acid	cytochrome P450 family 1 subfamily B member 1	Reactome pathways (DOI: 10.1093/nar/gkz1031)
CYP2C19	Arachidonic acid	cytochrome P450 family 2 subfamily C member 19	Reactome pathways (DOI: 10.1093/nar/gkz1031)
CYP2C8	Arachidonic acid	cytochrome P450 family 2 subfamily C member 8	Reactome pathways (DOI: 10.1093/nar/gkz1031)
CYP2C9	Arachidonic acid	cytochrome P450 family 2 subfamily C member 9	Reactome pathways (DOI: 10.1093/nar/gkz1031)
CYP2J2	Arachidonic acid	cytochrome P450 family 2 subfamily J member 2	Reactome pathways (DOI: 10.1093/nar/gkz1031)
CYP2U1	Arachidonic acid	cytochrome P450 family 2 subfamily U member 1	Reactome pathways (DOI: 10.1093/nar/gkz1031)
CYP4A11	Arachidonic acid	cytochrome P450 family 4 subfamily A member 11	Reactome pathways (DOI: 10.1093/nar/gkz1031)
CYP4A22	Arachidonic acid	cytochrome P450 family 4 subfamily A member 22	Reactome pathways (DOI: 10.1093/nar/gkz1031)
CYP4B1	Arachidonic acid	cytochrome P450 family 4 subfamily B member 1	Reactome pathways (DOI: 10.1093/nar/gkz1031)
CYP4F11	Arachidonic acid	cytochrome P450 family 4 subfamily F member 11	Reactome pathways (DOI: 10.1093/nar/gkz1031)
CYP4F2	Arachidonic acid	cytochrome P450 family 4 subfamily F member 2	Reactome pathways (DOI: 10.1093/nar/gkz1031)
CYP4F22	Arachidonic acid	cytochrome P450 family 4 subfamily F member 22	Reactome pathways (DOI: 10.1093/nar/gkz1031)
CYP4F3	Arachidonic acid	cytochrome P450 family 4 subfamily F member 3	Reactome pathways (DOI: 10.1093/nar/gkz1031)
CYP4F8	Arachidonic acid	cytochrome P450 family 4 subfamily F member 8	Reactome pathways (DOI: 10.1093/nar/gkz1031)
CYP8B1	Arachidonic acid	cytochrome P450 family 8 subfamily B member 1	Reactome pathways (DOI: 10.1093/nar/gkz1031)
CYSLTR1	Arachidonic acid	cysteinyl leukotriene receptor 1	Reactome pathways (DOI: 10.1093/nar/gkz1031)
CYSLTR2	Arachidonic acid	cysteinyl leukotriene receptor 2	Reactome pathways (DOI: 10.1093/nar/gkz1031)
DAGLA	Arachidonic acid	diacylglycerol lipase alpha	Reactome pathways (DOI: 10.1093/nar/gkz1031)
DAGLB	Arachidonic acid	diacylglycerol lipase beta	Reactome pathways (DOI: 10.1093/nar/gkz1031)
DPEP1	Arachidonic acid	dipeptidase 1	Reactome pathways (DOI: 10.1093/nar/gkz1031)
DPEP2	Arachidonic acid	dipeptidase 2	Reactome pathways (DOI: 10.1093/nar/gkz1031)
DPEP3	Arachidonic acid	dipeptidase 3	Reactome pathways (DOI: 10.1093/nar/gkz1031)
ELOVL1	Arachidonic acid	ELOVL fatty acid elongase 1	Reactome pathways (DOI: 10.1093/nar/gkz1031)
ELOVL2	Arachidonic acid	ELOVL fatty acid elongase 2	Reactome pathways (DOI: 10.1093/nar/gkz1031)
ELOVL3	Arachidonic acid	ELOVL fatty acid elongase 3	Reactome pathways (DOI: 10.1093/nar/gkz1031)
ELOVL5	Arachidonic acid	ELOVL fatty acid elongase 5	Reactome pathways (DOI: 10.1093/nar/gkz1031)
EPHX2	Arachidonic acid	epoxide hydrolase 2	Reactome pathways (DOI: 10.1093/nar/gkz1031)
FAAH	Arachidonic acid	fatty acid amide hydrolase	Reactome pathways (DOI: 10.1093/nar/gkz1031)
FAAH2	Arachidonic acid	fatty acid amide hydrolase 2	Reactome pathways (DOI: 10.1093/nar/gkz1031)
FADS1	Arachidonic acid	fatty acid desaturase 1	Reactome pathways (DOI: 10.1093/nar/gkz1031)
FADS2	Arachidonic acid	fatty acid desaturase 2	Reactome pathways (DOI: 10.1093/nar/gkz1031)
FGA	COVID-19 biomarker	fibrinogen alpha chain	DOI: 10.1111/jth.15067
FGB	COVID-19 biomarker	fibrinogen beta chain	DOI: 10.1111/jth.15067
FGG	COVID-19 biomarker	fibrinogen gamma chain	DOI: 10.1111/jth.15067
FTH1	COVID-19 biomarker	ferritin heavy chain 1	DOI: 10.1080/1354750X.2020.1797880
FTL	COVID-19 biomarker	ferritin light chain	DOI: 10.1080/1354750X.2020.1797880
GGT1	Arachidonic acid	gamma-glutamyltransferase 1	Reactome pathways (DOI: 10.1093/nar/gkz1031)
GGT5	Arachidonic acid	gamma-glutamyltransferase 5	Reactome pathways (DOI: 10.1093/nar/gkz1031)
GNA11	Acetylcholine	G protein subunit alpha 11	Reactome pathways (DOI: 10.1093/nar/gkz1031)
GNA14	Acetylcholine	G protein subunit alpha 14	Reactome pathways (DOI: 10.1093/nar/gkz1031)
GNA15	Acetylcholine	G protein subunit alpha 15	Reactome pathways (DOI: 10.1093/nar/gkz1031)
GNAQ	Acetylcholine	G protein subunit alpha q	Reactome pathways (DOI: 10.1093/nar/gkz1031)
GPR17	Arachidonic acid	G protein-coupled receptor 17	Reactome pathways (DOI: 10.1093/nar/gkz1031)
GPX1	Arachidonic acid	glutathione peroxidase 1	Reactome pathways (DOI: 10.1093/nar/gkz1031)
GPX2	Arachidonic acid	glutathione peroxidase 2	Reactome pathways (DOI: 10.1093/nar/gkz1031)
GPX4	Arachidonic acid	glutathione peroxidase 4	Reactome pathways (DOI: 10.1093/nar/gkz1031)
HPGD	Arachidonic acid	15-hydroxyprostaglandin dehydrogenase	Reactome pathways (DOI: 10.1093/nar/gkz1031)
HPGDS	Arachidonic acid	hematopoietic prostaglandin D synthase	Reactome pathways (DOI: 10.1093/nar/gkz1031)
IL10	COVID-19 biomarker	interleukin 10	DOI: 10.1080/22221751.2020.1770129
IL1B	COVID-19 biomarker	interleukin 1 beta	DOI: 10.1038/s41591-020-1051-9
IL6	COVID-19 biomarker	interleukin 6	DOI: 10.1080/22221751.2020.1770129
LDHA	COVID-19 biomarker	lactate dehydrogenase A	DOI: 10.7150/ijms.47604
LDHB	COVID-19 biomarker	lactate dehydrogenase B	DOI: 10.7150/ijms.47604
LTA4H	Arachidonic acid	leukotriene A4 hydrolase	Reactome pathways (DOI: 10.1093/nar/gkz1031)
LTB4R	Arachidonic acid	leukotriene B4 receptor	Reactome pathways (DOI: 10.1093/nar/gkz1031)
LTB4R2	Arachidonic acid	leukotriene B4 receptor 2	Reactome pathways (DOI: 10.1093/nar/gkz1031)
LTC4S	Arachidonic acid	leukotriene C4 synthase	Reactome pathways (DOI: 10.1093/nar/gkz1031)
MAPKAPK2	Arachidonic acid	MAPK activated protein kinase 2	Reactome pathways (DOI: 10.1093/nar/gkz1031)
MARCKS	Acetylcholine	myristoylated alanine rich protein kinase C substrate	Reactome pathways (DOI: 10.1093/nar/gkz1031)
MGLL	Arachidonic acid	monoglyceride lipase	Reactome pathways (DOI: 10.1093/nar/gkz1031)
OXER1	Arachidonic acid	oxoeicosanoid receptor 1	Reactome pathways (DOI: 10.1093/nar/gkz1031)
PLA2G4A	Arachidonic acid	phospholipase A2 group IVA	Reactome pathways (DOI: 10.1093/nar/gkz1031)
PLCB1	Acetylcholine	phospholipase C beta 1	Reactome pathways (DOI: 10.1093/nar/gkz1031)
PLCB2	Acetylcholine	phospholipase C beta 2	Reactome pathways (DOI: 10.1093/nar/gkz1031)
PLCB3	Acetylcholine	phospholipase C beta 3	Reactome pathways (DOI: 10.1093/nar/gkz1031)
PON1	Arachidonic acid	paraoxonase 1	Reactome pathways (DOI: 10.1093/nar/gkz1031)
PON2	Arachidonic acid	paraoxonase 2	Reactome pathways (DOI: 10.1093/nar/gkz1031)
PON3	Arachidonic acid	paraoxonase 3	Reactome pathways (DOI: 10.1093/nar/gkz1031)
PPFIA1	Acetylcholine	PTPRF interacting protein alpha 1	Reactome pathways (DOI: 10.1093/nar/gkz1031)
PPFIA2	Acetylcholine	PTPRF interacting protein alpha 2	Reactome pathways (DOI: 10.1093/nar/gkz1031)
PPFIA3	Acetylcholine	PTPRF interacting protein alpha 3	Reactome pathways (DOI: 10.1093/nar/gkz1031)
PPFIA4	Acetylcholine	PTPRF interacting protein alpha 4	Reactome pathways (DOI: 10.1093/nar/gkz1031)
PRKCA	Acetylcholine	protein kinase C alpha	Reactome pathways (DOI: 10.1093/nar/gkz1031)
PRXL2B	Arachidonic acid	peroxiredoxin like 2B	Reactome pathways (DOI: 10.1093/nar/gkz1031)
PTGDR	Arachidonic acid	prostaglandin D2 receptor	Reactome pathways (DOI: 10.1093/nar/gkz1031)
PTGDR2	Arachidonic acid	prostaglandin D2 receptor 2	Reactome pathways (DOI: 10.1093/nar/gkz1031)
PTGDS	Arachidonic acid	prostaglandin D2 synthase	Reactome pathways (DOI: 10.1093/nar/gkz1031)
PTGER1	Arachidonic acid	prostaglandin E receptor 1	Reactome pathways (DOI: 10.1093/nar/gkz1031)
PTGER2	Arachidonic acid	prostaglandin E receptor 2	Reactome pathways (DOI: 10.1093/nar/gkz1031)
PTGER3	Arachidonic acid	prostaglandin E receptor 3	Reactome pathways (DOI: 10.1093/nar/gkz1031)
PTGER4	Arachidonic acid	prostaglandin E receptor 4	Reactome pathways (DOI: 10.1093/nar/gkz1031)
PTGES	Arachidonic acid	prostaglandin E synthase	Reactome pathways (DOI: 10.1093/nar/gkz1031)
PTGES2	Arachidonic acid	prostaglandin E synthase 2	Reactome pathways (DOI: 10.1093/nar/gkz1031)
PTGES3	Arachidonic acid	prostaglandin E synthase 3	Reactome pathways (DOI: 10.1093/nar/gkz1031)
PTGFR	Arachidonic acid	prostaglandin F receptor	Reactome pathways (DOI: 10.1093/nar/gkz1031)
PTGIR	Arachidonic acid	prostaglandin I2 receptor	Reactome pathways (DOI: 10.1093/nar/gkz1031)
PTGIS	Arachidonic acid	prostaglandin I2 synthase	Reactome pathways (DOI: 10.1093/nar/gkz1031)
PTGR1	Arachidonic acid	prostaglandin reductase 1	Reactome pathways (DOI: 10.1093/nar/gkz1031)
PTGR2	Arachidonic acid	prostaglandin reductase 2	Reactome pathways (DOI: 10.1093/nar/gkz1031)
PTGS1	Arachidonic acid	prostaglandin-endoperoxide synthase 1	Reactome pathways (DOI: 10.1093/nar/gkz1031)
PTGS2	Arachidonic acid	prostaglandin-endoperoxide synthase 2	Reactome pathways (DOI: 10.1093/nar/gkz1031)
RAB3A	Acetylcholine	RAB3A, member RAS oncogene family	Reactome pathways (DOI: 10.1093/nar/gkz1031)
REST	Acetylcholine	RE1 silencing transcription factor	Reactome pathways (DOI: 10.1093/nar/gkz1031)
RIMS1	Acetylcholine	regulating synaptic membrane exocytosis 1	Reactome pathways (DOI: 10.1093/nar/gkz1031)
SLC18A3	Acetylcholine	solute carrier family 18 member A3	Reactome pathways (DOI: 10.1093/nar/gkz1031)
SLC5A7	Acetylcholine	solute carrier family 5 member 7	Reactome pathways (DOI: 10.1093/nar/gkz1031)
SNAP25	Acetylcholine	synaptosome associated protein 25	Reactome pathways (DOI: 10.1093/nar/gkz1031)
STX1A	Acetylcholine	syntaxin 1A	Reactome pathways (DOI: 10.1093/nar/gkz1031)
STXBP1	Acetylcholine	syntaxin binding protein 1	Reactome pathways (DOI: 10.1093/nar/gkz1031)
SYT1	Acetylcholine	synaptotagmin 1	Reactome pathways (DOI: 10.1093/nar/gkz1031)
TBXA2R	Arachidonic acid	thromboxane A2 receptor	Reactome pathways (DOI: 10.1093/nar/gkz1031)
TBXAS1	Arachidonic acid	thromboxane A synthase 1	Reactome pathways (DOI: 10.1093/nar/gkz1031)
TNF	COVID-19 biomarker	tumor necrosis factor	DOI: 10.1038/s41591-020-1051-9
TREM1	COVID-19 biomarker	triggering receptor expressed on myeloid cells 1	DOI: 10.1101/2020.09.22.20199703
TSPOAP1	Acetylcholine	TSPO associated protein 1	Reactome pathways (DOI: 10.1093/nar/gkz1031)
UNC13B	Acetylcholine	unc-13 homolog B	Reactome pathways (DOI: 10.1093/nar/gkz1031)
VAMP2	Acetylcholine	vesicle associated membrane protein 2	Reactome pathways (DOI: 10.1093/nar/gkz1031)
