## Supplementary Appendix II for "Cholinergic and lipid mediators crosstalk in Covid-19 and the impact of glucocorticoid therapy"

### Sheet: Module M1
Gene Symbol	Gene Description
RN7SK	RNA component of 7SK nuclear ribonucleoprotein
RN7SL1	RNA component of signal recognition particle 7SL1
HSP90B1	heat shock protein 90 beta family member 1
SPARCL1	SPARC like 1
TIMP1	TIMP metallopeptidase inhibitor 1
RNU4-2	RNA, U4 small nuclear 2
HSPB1	heat shock protein family B (small) member 1
IFITM3	interferon induced transmembrane protein 3
IL1RL1	interleukin 1 receptor like 1
S100A11	S100 calcium binding protein A11
SRGN	serglycin
MT2A	metallothionein 2A
IGF2	insulin like growth factor 2
CHRDL1	chordin like 1
APOD	apolipoprotein D
PLTP	phospholipid transfer protein
HLA-DRB5	major histocompatibility complex, class II, DR beta 5
VSIG4	V-set and immunoglobulin domain containing 4
RARRES1	retinoic acid receptor responder 1
ADAMTS4	ADAM metallopeptidase with thrombospondin type 1 motif 4
SLPI	secretory leukocyte peptidase inhibitor
ABO	ABO, alpha 1-3-N-acetylgalactosaminyltransferase and alpha 1-3-galactosyltransferase
ITGA8	integrin subunit alpha 8
MUC16	mucin 16, cell surface associated
TLR2	toll like receptor 2
MUC3A	mucin 3A, cell surface associated
TMED7	transmembrane p24 trafficking protein 7
CD248	CD248 molecule
MXRA8	matrix remodeling associated 8
HBA2	hemoglobin subunit alpha 2
HELLPAR	HELLP associated long non-coding RNA
TIMP3	TIMP metallopeptidase inhibitor 3
CCL21	C-C motif chemokine ligand 21
CLEC3B	C-type lectin domain family 3 member B
CXCL8	C-X-C motif chemokine ligand 8
MAMDC2	MAM domain containing 2
DYNLT3	dynein light chain Tctex-type 3
ITGBL1	integrin subunit beta like 1
PAX8-AS1	PAX8 antisense RNA 1
NTRK2	neurotrophic receptor tyrosine kinase 2
GREM1	gremlin 1, DAN family BMP antagonist
SMG1P3	SMG1 pseudogene 3
DNAH9	dynein axonemal heavy chain 9
HBA1	hemoglobin subunit alpha 1
HTRA3	HtrA serine peptidase 3
TFCP2L1	transcription factor CP2 like 1
H19	H19 imprinted maternally expressed transcript
DNAAF1	dynein axonemal assembly factor 1
MUC5AC	mucin 5AC, oligomeric mucus/gel-forming
HIST1H1D	histone cluster 1 H1 family member d
ERICH3	glutamate rich 3
NEGR1	neuronal growth regulator 1
ABRACL	ABRA C-terminal like
POU2F2	POU class 2 homeobox 2
CFAP43	cilia and flagella associated protein 43
DDX11	DEAD/H-box helicase 11
IL1RN	interleukin 1 receptor antagonist
FCRL5	Fc receptor like 5
FHAD1	forkhead associated phosphopeptide binding domain 1
PRRG3	proline rich and Gla domain 3
CCR5	C-C motif chemokine receptor 5 (gene/pseudogene)
PRDM11	PR/SET domain 11
LIF	LIF interleukin 6 family cytokine
VEGFC	vascular endothelial growth factor C
HIST1H2BG	histone cluster 1 H2B family member g
SAP30	Sin3A associated protein 30
HRH1	histamine receptor H1
PLEKHS1	pleckstrin homology domain containing S1
DNAH10	dynein axonemal heavy chain 10
FOSB	FosB proto-oncogene, AP-1 transcription factor subunit
SRGAP3	SLIT-ROBO Rho GTPase activating protein 3
DNAH7	dynein axonemal heavy chain 7
POU2AF1	POU class 2 homeobox associating factor 1
RELN	reelin
DNAH12	dynein axonemal heavy chain 12
NLRP3	NLR family pyrin domain containing 3
APOC1	apolipoprotein C1
DNAH3	dynein axonemal heavy chain 3
GPR110
NRXN3	neurexin 3
SLC16A10	solute carrier family 16 member 10
IGFBP6	insulin like growth factor binding protein 6
ZNF638-IT1
FCGBP	Fc fragment of IgG binding protein
TENM3	teneurin transmembrane protein 3
RP11-1023L17.2
HAS2	hyaluronan synthase 2
LRRIQ1	leucine rich repeats and IQ motif containing 1
CCBL2
PXMP4	peroxisomal membrane protein 4
RP11-630A13.4
DNAH2	dynein axonemal heavy chain 2
FGA	fibrinogen alpha chain
ADRA1A	adrenoceptor alpha 1A
C5AR2	complement component 5a receptor 2
RSPH1	radial spoke head component 1
FREM2	FRAS1 related extracellular matrix 2
RASGRF1	Ras protein specific guanine nucleotide releasing factor 1
FAM98C	family with sequence similarity 98 member C
EREG	epiregulin
KRT15	keratin 15
MUC6	mucin 6, oligomeric mucus/gel-forming
KIAA1324	KIAA1324
EFR3B	EFR3 homolog B
ADAM28	ADAM metallopeptidase domain 28
SLC4A8	solute carrier family 4 member 8
TENM4	teneurin transmembrane protein 4
RP11-212P7.2
CLSTN2	calsyntenin 2
ACAN	aggrecan
ADORA3	adenosine A3 receptor
CPS1	carbamoyl-phosphate synthase 1
SAMD3	sterile alpha motif domain containing 3
FSIP2	fibrous sheath interacting protein 2
MFAP3L	microfibril associated protein 3 like
HMGA2	high mobility group AT-hook 2
FAM179A
SULT1C2	sulfotransferase family 1C member 2
XXYLT1	xyloside xylosyltransferase 1
ZNF469	zinc finger protein 469
BDKRB2	bradykinin receptor B2
SDR42E1	short chain dehydrogenase/reductase family 42E, member 1
LAX1	lymphocyte transmembrane adaptor 1
APBA1	amyloid beta precursor protein binding family A member 1
NEK10	NIMA related kinase 10
DNAH6	dynein axonemal heavy chain 6
FAT2	FAT atypical cadherin 2
TMPRSS4	transmembrane serine protease 4
SLC24A4	solute carrier family 24 member 4
FAM216B	family with sequence similarity 216 member B
UBXN10	UBX domain protein 10
ZFHX4	zinc finger homeobox 4
FAM227A	family with sequence similarity 227 member A
CXCR1	C-X-C motif chemokine receptor 1
MAMDC2-AS1	MAMDC2 antisense RNA 1
USHBP1	USH1 protein network component harmonin binding protein 1
CFAP46	cilia and flagella associated protein 46
RP11-622C24.2
RSPH4A	radial spoke head component 4A
RP11-61I13.3
SLC13A4	solute carrier family 13 member 4
GRIA1	glutamate ionotropic receptor AMPA type subunit 1
GPIHBP1	glycosylphosphatidylinositol anchored high density lipoprotein binding protein 1
MCM2	minichromosome maintenance complex component 2
PTPRT	protein tyrosine phosphatase receptor type T
NOS1	nitric oxide synthase 1
RNF165	ring finger protein 165
PARD6G	par-6 family cell polarity regulator gamma
LRRC37A4P	leucine rich repeat containing 37 member A4, pseudogene
EFCAB12	EF-hand calcium binding domain 12
TRIM29	tripartite motif containing 29
GALNT16	polypeptide N-acetylgalactosaminyltransferase 16
ATP6AP1L	ATPase H+ transporting accessory protein 1 like
GSTO2	glutathione S-transferase omega 2
CTA-228A9.4
IL1B	interleukin 1 beta
LYPD5	LY6/PLAUR domain containing 5
TICRR	TOPBP1 interacting checkpoint and replication regulator
NTM	neurotrimin
SLC7A11-AS1	SLC7A11 antisense RNA 1
RGMA	repulsive guidance molecule BMP co-receptor a
SPIRE2	spire type actin nucleation factor 2
CNR1	cannabinoid receptor 1
PRR4	proline rich 4
KIAA0125
PTPRZ1	protein tyrosine phosphatase receptor type Z1
CHST9	carbohydrate sulfotransferase 9
BDH1	3-hydroxybutyrate dehydrogenase 1
CD177	CD177 molecule
FAM84A
HJURP	Holliday junction recognition protein
FEM1A	fem-1 homolog A
AC006548.28
PPAP2C
CSRNP3	cysteine and serine rich nuclear protein 3
RND1	Rho family GTPase 1
FGF10	fibroblast growth factor 10
ADD2	adducin 2
ADAMTSL1	ADAMTS like 1
GRIN2B	glutamate ionotropic receptor NMDA type subunit 2B
CTB-176F20.3
ST8SIA1	ST8 alpha-N-acetyl-neuraminide alpha-2,8-sialyltransferase 1
UPF3AP3	UPF3A pseudogene 3
KIAA1211	KIAA1211
VIPR1-AS1	VIPR1 antisense RNA 1
HS3ST1	heparan sulfate-glucosamine 3-sulfotransferase 1
ALOX12P2	arachidonate 12-lipoxygenase pseudogene 2
GATM	glycine amidinotransferase
SOSTDC1	sclerostin domain containing 1
CD209	CD209 molecule
AC008079.10
PLEKHH1	pleckstrin homology, MyTH4 and FERM domain containing H1
RP11-747H7.3
RP3-323A16.1
ZNF707	zinc finger protein 707
APOB	apolipoprotein B
HUNK	hormonally up-regulated Neu-associated kinase
PC	pyruvate carboxylase
CYP19A1	cytochrome P450 family 19 subfamily A member 1
CDK20	cyclin dependent kinase 20
RIMKLA	ribosomal modification protein rimK like family member A
CD22	CD22 molecule
MASP1	mannan binding lectin serine peptidase 1
FDXR	ferredoxin reductase
VASH2	vasohibin 2
WSCD1	WSC domain containing 1
RP1-140K8.5
ADAM22	ADAM metallopeptidase domain 22
DISP2	dispatched RND transporter family member 2
ZNF774	zinc finger protein 774
PEBP4	phosphatidylethanolamine binding protein 4
DPEP2	dipeptidase 2
HSPA1L	heat shock protein family A (Hsp70) member 1 like
ADCY1	adenylate cyclase 1
GSTZ1	glutathione S-transferase zeta 1
ZNF169	zinc finger protein 169
PRLR	prolactin receptor
ZNF831	zinc finger protein 831
RP11-641D5.1
ESPL1	extra spindle pole bodies like 1, separase
DUOX2	dual oxidase 2
SLC26A9	solute carrier family 26 member 9
CACNB4	calcium voltage-gated channel auxiliary subunit beta 4
NAALAD2	N-acetylated alpha-linked acidic dipeptidase 2
DIO2	iodothyronine deiodinase 2
ASXL3	ASXL transcriptional regulator 3
CYP4F3	cytochrome P450 family 4 subfamily F member 3
HRNR	hornerin
SELE	selectin E
EFCAB1	EF-hand calcium binding domain 1
TRIM7	tripartite motif containing 7
FGF13	fibroblast growth factor 13
MYH3	myosin heavy chain 3
LACE1
KIF5C	kinesin family member 5C
PPFIA4	PTPRF interacting protein alpha 4
FLG	filaggrin
E2F2	E2F transcription factor 2
WDR62	WD repeat domain 62
DBP	D-box binding PAR bZIP transcription factor
PLCH2	phospholipase C eta 2
CHST6	carbohydrate sulfotransferase 6
CFAP74	cilia and flagella associated protein 74
SSPO	SCO-spondin
SPTA1	spectrin alpha, erythrocytic 1
ANK1	ankyrin 1
PCDH15	protocadherin related 15
AFAP1-AS1	AFAP1 antisense RNA 1
PLXDC1	plexin domain containing 1
BEND4	BEN domain containing 4
DRC1	dynein regulatory complex subunit 1
NEK5	NIMA related kinase 5
KCNJ5	potassium voltage-gated channel subfamily J member 5
CCDC108
ATP8A2	ATPase phospholipid transporting 8A2
IGFN1	immunoglobulin like and fibronectin type III domain containing 1
SLC39A4	solute carrier family 39 member 4
RP4-671O14.7
SRCIN1	SRC kinase signaling inhibitor 1
ALDH1L1	aldehyde dehydrogenase 1 family member L1
MS4A1	membrane spanning 4-domains A1
FOXJ1	forkhead box J1
CTD-2516F10.2
PROM1	prominin 1
TCHH	trichohyalin
MCF2L2	MCF.2 cell line derived transforming sequence-like 2
LRRC15	leucine rich repeat containing 15
RYR3	ryanodine receptor 3
SLC45A3	solute carrier family 45 member 3
RP11-563J2.2
TP63	tumor protein p63
RORB	RAR related orphan receptor B
SNTN	sentan, cilia apical structure protein
IGDCC4	immunoglobulin superfamily DCC subclass member 4
FAM83F	family with sequence similarity 83 member F
TSIX	TSIX transcript, XIST antisense RNA
CCDC168	coiled-coil domain containing 168
FFAR2	free fatty acid receptor 2
RIMS1	regulating synaptic membrane exocytosis 1
SLC2A5	solute carrier family 2 member 5
FAXC	failed axon connections homolog, metaxin like GST domain containing
ANKS1B	ankyrin repeat and sterile alpha motif domain containing 1B
OTUD7A	OTU deubiquitinase 7A
BPI	bactericidal permeability increasing protein
RP1-29C18.8
AP000350.5
LINC00511	long intergenic non-protein coding RNA 511
TNR	tenascin R
CHRM3	cholinergic receptor muscarinic 3
PARD6G-AS1	PARD6G antisense RNA 1
IL5RA	interleukin 5 receptor subunit alpha
XIRP2	xin actin binding repeat containing 2
CTA-796E4.5
DLGAP1	DLG associated protein 1
PTCHD1	patched domain containing 1
CSF3	colony stimulating factor 3
RLTPR
ZSCAN5A	zinc finger and SCAN domain containing 5A
C6orf223	chromosome 6 open reading frame 223
ASTN2	astrotactin 2
MYO15A	myosin XVA
ASGR1	asialoglycoprotein receptor 1
TNFRSF11A	TNF receptor superfamily member 11a
TRPV6	transient receptor potential cation channel subfamily V member 6
RYR1	ryanodine receptor 1
DGAT2	diacylglycerol O-acyltransferase 2
GREB1	growth regulating estrogen receptor binding 1
ZNF19	zinc finger protein 19
CELSR3	cadherin EGF LAG seven-pass G-type receptor 3
NLGN1	neuroligin 1
ARMC3	armadillo repeat containing 3
RNF139-AS1	RNF139 antisense RNA 1 (head to head)
MUC12	mucin 12, cell surface associated
FAIM2	Fas apoptotic inhibitory molecule 2
SSTR2	somatostatin receptor 2
VWA3B	von Willebrand factor A domain containing 3B
CH17-264L24.1
BTBD18	BTB domain containing 18
ATAD3C	ATPase family AAA domain containing 3C
CCDC180	coiled-coil domain containing 180
ABCC8	ATP binding cassette subfamily C member 8
WNK2	WNK lysine deficient protein kinase 2
AJAP1	adherens junctions associated protein 1
RAB37	RAB37, member RAS oncogene family
HHIPL1	HHIP like 1
LL22NC03-22D1.1
TRPM3	transient receptor potential cation channel subfamily M member 3
BSN	bassoon presynaptic cytomatrix protein
RP11-111M22.2
SCN8A	sodium voltage-gated channel alpha subunit 8
KIAA2012	KIAA2012
NRXN2	neurexin 2
ADCY2	adenylate cyclase 2
CHIT1	chitinase 1
KCNB1	potassium voltage-gated channel subfamily B member 1
C14orf80
APLNR	apelin receptor
LINC01422	long intergenic non-protein coding RNA 1422
CXXC4	CXXC finger protein 4
C15orf27
LINC00261	long intergenic non-protein coding RNA 261
RORC	RAR related orphan receptor C
SH3TC2	SH3 domain and tetratricopeptide repeats 2
SERPINB2	serpin family B member 2
TRPV3	transient receptor potential cation channel subfamily V member 3
MAP3K19	mitogen-activated protein kinase kinase kinase 19
CSMD2	CUB and Sushi multiple domains 2
RBM20	RNA binding motif protein 20
C1orf95
INTS6-AS1	INTS6 antisense RNA 1
PCDH10	protocadherin 10
SCUBE2	signal peptide, CUB domain and EGF like domain containing 2
RAG1	recombination activating 1
KSR2	kinase suppressor of ras 2
CA8	carbonic anhydrase 8
SLC9A5	solute carrier family 9 member A5
C20orf85	chromosome 20 open reading frame 85
CXorf22
PLEKHG4B	pleckstrin homology and RhoGEF domain containing G4B
KRT4	keratin 4
LINC01550	long intergenic non-protein coding RNA 1550
CD300LG	CD300 molecule like family member g
CADM3-AS1	CADM3 antisense RNA 1
RP11-192H23.4
RPH3A	rabphilin 3A
DUX4L26	double homeobox 4 like 26 (pseudogene)
EYS	eyes shut homolog
GRIP2	glutamate receptor interacting protein 2
AQP5	aquaporin 5
LINC00910	long intergenic non-protein coding RNA 910
MORN3	MORN repeat containing 3
RP11-925D8.5
TRIM71	tripartite motif containing 71
CTA-342B11.3
CYP24A1	cytochrome P450 family 24 subfamily A member 1
PPP2R2B	protein phosphatase 2 regulatory subunit Bbeta
MALRD1	MAM and LDL receptor class A domain containing 1
B3GAT1	beta-1,3-glucuronyltransferase 1
FAM83A	family with sequence similarity 83 member A
CHRM2	cholinergic receptor muscarinic 2
SCART1	scavenger receptor family member expressed on T cells 1
GNAO1	G protein subunit alpha o1
MFAP5	microfibril associated protein 5
FCRL3	Fc receptor like 3
CADPS	calcium dependent secretion activator
MSX1	msh homeobox 1
OSM	oncostatin M
SLC6A16	solute carrier family 6 member 16
KIF6	kinesin family member 6
SV2B	synaptic vesicle glycoprotein 2B
RP11-398K22.12
DSC3	desmocollin 3
PAX5	paired box 5
TNFRSF13B	TNF receptor superfamily member 13B
BDNF	brain derived neurotrophic factor
MAS1	MAS1 proto-oncogene, G protein-coupled receptor
TEKT1	tektin 1
TENM2	teneurin transmembrane protein 2
DUSP28	dual specificity phosphatase 28
LINC01239	long intergenic non-protein coding RNA 1239
DNAI1	dynein axonemal intermediate chain 1
GABRB3	gamma-aminobutyric acid type A receptor beta3 subunit
CTC-277H1.7
RP11-823P9.3
PF4	platelet factor 4
CD160	CD160 molecule
GAREML
ZNF599	zinc finger protein 599
CLCA2	chloride channel accessory 2
SLC35G1	solute carrier family 35 member G1
ARHGEF4	Rho guanine nucleotide exchange factor 4
MUC21	mucin 21, cell surface associated
CCDC150	coiled-coil domain containing 150
ESR2	estrogen receptor 2
PGBD5	piggyBac transposable element derived 5
PAPPA2	pappalysin 2
MAPT	microtubule associated protein tau
PHYHIP	phytanoyl-CoA 2-hydroxylase interacting protein
SCN3B	sodium voltage-gated channel beta subunit 3
PALM3	paralemmin 3
TRABD2B	TraB domain containing 2B
CYP1B1-AS1	CYP1B1 antisense RNA 1
MPV17L	MPV17 mitochondrial inner membrane protein like
BCAS1	breast carcinoma amplified sequence 1
RP11-713P17.3
NLRP12	NLR family pyrin domain containing 12
AC009404.2
DCC	DCC netrin 1 receptor
ILDR2	immunoglobulin like domain containing receptor 2
RGS6	regulator of G protein signaling 6
PRB4	proline rich protein BstNI subfamily 4
GCNT3	glucosaminyl (N-acetyl) transferase 3, mucin type
WIPF3	WAS/WASL interacting protein family member 3
TTLL9	tubulin tyrosine ligase like 9
TRPM6	transient receptor potential cation channel subfamily M member 6
MUC19	mucin 19, oligomeric
MIR663AHG	MIR663A host gene
SRRM5	serine/arginine repetitive matrix 5
LINC01515	long intergenic non-protein coding RNA 1515
PRSS16	serine protease 16
FZD10-AS1	FZD10 antisense divergent transcript
CCDC144A	coiled-coil domain containing 144A
XIRP1	xin actin binding repeat containing 1
WBP2NL	WBP2 N-terminal like
SEPT7-AS1
FAM19A2
NMNAT2	nicotinamide nucleotide adenylyltransferase 2
RP11-1220K2.2
SEC14L6	SEC14 like lipid binding 6
SGMS1-AS1	SGMS1 antisense RNA 1
MYLK3	myosin light chain kinase 3
FAM155A	family with sequence similarity 155 member A
B3GALT5	beta-1,3-galactosyltransferase 5
GABRA2	gamma-aminobutyric acid type A receptor alpha2 subunit
GPD1	glycerol-3-phosphate dehydrogenase 1
BEAN1	brain expressed associated with NEDD4 1
SLITRK5	SLIT and NTRK like family member 5
GGT6	gamma-glutamyltransferase 6
LINC01588	long intergenic non-protein coding RNA 1588
MAPK8IP2	mitogen-activated protein kinase 8 interacting protein 2
KIAA2022
CCL3	C-C motif chemokine ligand 3
SPTBN4	spectrin beta, non-erythrocytic 4
ELFN2	extracellular leucine rich repeat and fibronectin type III domain containing 2
DGKI	diacylglycerol kinase iota
TF	transferrin
TRIM9	tripartite motif containing 9
ZNF233	zinc finger protein 233
ACSL6	acyl-CoA synthetase long chain family member 6
BMP3	bone morphogenetic protein 3
UPB1	beta-ureidopropionase 1
SLC8A3	solute carrier family 8 member A3
DRAXIN	dorsal inhibitory axon guidance protein
SOX2	SRY-box 2
GRIN3A	glutamate ionotropic receptor NMDA type subunit 3A
LGALS17A	galectin 14 pseudogene
CTB-193M12.4
KCNJ6	potassium voltage-gated channel subfamily J member 6
RP11-314N13.9
CATIP	ciliogenesis associated TTC17 interacting protein
SPAG6	sperm associated antigen 6
CYP46A1	cytochrome P450 family 46 subfamily A member 1
RP3-412A9.17
RP11-47I22.2
ADARB2	adenosine deaminase RNA specific B2 (inactive)
MGAT4C	MGAT4 family member C
RP11-715J22.6
USH2A	usherin
RP11-796E2.4
LGR6	leucine rich repeat containing G protein-coupled receptor 6
GABRB2	gamma-aminobutyric acid type A receptor beta2 subunit
NIPAL1	NIPA like domain containing 1
GREM2	gremlin 2, DAN family BMP antagonist
STX1B	syntaxin 1B
ST18	ST18 C2H2C-type zinc finger transcription factor
ESRRG	estrogen related receptor gamma
GDF7	growth differentiation factor 7
GLP2R	glucagon like peptide 2 receptor
TMEM132B	transmembrane protein 132B
TEX41	testis expressed 41
POU2F3	POU class 2 homeobox 3
KIF5A	kinesin family member 5A
ESCO2	establishment of sister chromatid cohesion N-acetyltransferase 2
XKR4	XK related 4
IYD	iodotyrosine deiodinase
RP11-363N22.3
CTA-212A2.3
RP11-108M9.3
FER1L5	fer-1 like family member 5
PLEKHD1	pleckstrin homology and coiled-coil domain containing D1
AP001626.2
ARC	activity regulated cytoskeleton associated protein
CACNA1G	calcium voltage-gated channel subunit alpha1 G
LINC00086
SLCO5A1	solute carrier organic anion transporter family member 5A1
NWD1	NACHT and WD repeat domain containing 1
IGF2BP2-AS1	IGF2BP2 antisense RNA 1
FAM186A	family with sequence similarity 186 member A
RP11-359E3.4
DRC7	dynein regulatory complex subunit 7
SLC10A1	solute carrier family 10 member 1
ALDH3A1	aldehyde dehydrogenase 3 family member A1
TRHDE-AS1	TRHDE antisense RNA 1
CYP4A11	cytochrome P450 family 4 subfamily A member 11
SCN3A	sodium voltage-gated channel alpha subunit 3
SCN5A	sodium voltage-gated channel alpha subunit 5
TMEM178B	transmembrane protein 178B
UNC13A	unc-13 homolog A
ALPK2	alpha kinase 2
CTA-929C8.9
KIAA1875
CTD-2626G11.2
KCTD16	potassium channel tetramerization domain containing 16
HECW1	HECT, C2 and WW domain containing E3 ubiquitin protein ligase 1
GRM4	glutamate metabotropic receptor 4
RP11-1069G10.1
PART1	prostate androgen-regulated transcript 1
C15orf59
RBFOX3	RNA binding fox-1 homolog 3
PCDH19	protocadherin 19
EPHA7	EPH receptor A7
CACNA1E	calcium voltage-gated channel subunit alpha1 E
ST8SIA5	ST8 alpha-N-acetyl-neuraminide alpha-2,8-sialyltransferase 5
CTD-2521M24.4
CACNG8	calcium voltage-gated channel auxiliary subunit gamma 8
AP003025.2
ONECUT3	one cut homeobox 3
RP4-794I6.4
NYAP2	neuronal tyrosine-phosphorylated phosphoinositide-3-kinase adaptor 2
DCHS2	dachsous cadherin-related 2
CPEB1	cytoplasmic polyadenylation element binding protein 1
SLC1A2	solute carrier family 1 member 2
KIAA1644
KRT14	keratin 14
CTD-2006K23.1
HR	HR lysine demethylase and nuclear receptor corepressor
SYT12	synaptotagmin 12
PAX6	paired box 6
ST6GAL2	ST6 beta-galactoside alpha-2,6-sialyltransferase 2
AHRR	aryl-hydrocarbon receptor repressor
PEX5L	peroxisomal biogenesis factor 5 like
CTB-131B5.5
HS6ST3	heparan sulfate 6-O-sulfotransferase 3
PCDHA4	protocadherin alpha 4
GOLGA7B	golgin A7 family member B
NRXN1	neurexin 1
CNTN2	contactin 2
CSMD1	CUB and Sushi multiple domains 1
C3orf67	chromosome 3 open reading frame 67
LINC00689	long intergenic non-protein coding RNA 689
PKD1L2	polycystin 1 like 2 (gene/pseudogene)
MFAP1P1	microfibril associated protein 1 pseudogene 1
RAB3B	RAB3B, member RAS oncogene family
SCN2A	sodium voltage-gated channel alpha subunit 2
RASAL2-AS1	RASAL2 antisense RNA 1
GRIN2A	glutamate ionotropic receptor NMDA type subunit 2A
PCK1	phosphoenolpyruvate carboxykinase 1
KB-1125A3.12
NEFH	neurofilament heavy
ECE2	endothelin converting enzyme 2
SLC26A8	solute carrier family 26 member 8
CYP2E1	cytochrome P450 family 2 subfamily E member 1
STXBP5-AS1	STXBP5 antisense RNA 1
HSD17B2	hydroxysteroid 17-beta dehydrogenase 2
RP11-547D13.1
SLC13A5	solute carrier family 13 member 5
MYO18B	myosin XVIIIB
IMPG2	interphotoreceptor matrix proteoglycan 2
FAM131B	family with sequence similarity 131 member B
IGSF9	immunoglobulin superfamily member 9
KIAA1549L	KIAA1549 like
CCDC129
UNC79	unc-79 homolog, NALCN channel complex subunit
ONECUT2	one cut homeobox 2
ADCYAP1R1	ADCYAP receptor type I
MUC2	mucin 2, oligomeric mucus/gel-forming
SLC5A1	solute carrier family 5 member 1
ROCK1P1	Rho associated coiled-coil containing protein kinase 1 pseudogene 1
CSMD3	CUB and Sushi multiple domains 3
RET	ret proto-oncogene
MIR646HG	MIR646 host gene
SOX2-OT	SOX2 overlapping transcript
CDHR1	cadherin related family member 1
DPP6	dipeptidyl peptidase like 6
LPO	lactoperoxidase
ZNF556	zinc finger protein 556
CYP8B1	cytochrome P450 family 8 subfamily B member 1
KLHL14	kelch like family member 14
TECTA	tectorin alpha
FLG2	filaggrin family member 2
FAM78B	family with sequence similarity 78 member B
CALB1	calbindin 1
TFR2	transferrin receptor 2
KCNJ16	potassium voltage-gated channel subfamily J member 16
CHRNB2	cholinergic receptor nicotinic beta 2 subunit
LINC00607	long intergenic non-protein coding RNA 607
NEFM	neurofilament medium
WDR87	WD repeat domain 87
MYOM3	myomesin 3
XDH	xanthine dehydrogenase
AP000997.2
SEPT3
PSD	pleckstrin and Sec7 domain containing
LRP1B	LDL receptor related protein 1B
SHOX2	short stature homeobox 2
GPR179	G protein-coupled receptor 179
CELF4	CUGBP Elav-like family member 4
HCAR1	hydroxycarboxylic acid receptor 1
AF064858.6
CTD-2619J13.19
ABCA12	ATP binding cassette subfamily A member 12
KCNA4	potassium voltage-gated channel subfamily A member 4
C1orf61	chromosome 1 open reading frame 61
SAG	S-antigen visual arrestin
BRINP1	BMP/retinoic acid inducible neural specific 1
SATB1-AS1	SATB1 antisense RNA 1
LINC00664	long intergenic non-protein coding RNA 664
RP11-174G17.3
ABCC13	ATP binding cassette subfamily C member 13 (pseudogene)
NPTX1	neuronal pentraxin 1
PTPRN	protein tyrosine phosphatase receptor type N
KCNIP3	potassium voltage-gated channel interacting protein 3
TBR1	T-box, brain 1
PIPSL	PIP5K1A and PSMD4 like (pseudogene)
RP11-96K19.4
AQP7	aquaporin 7
AL133493.2
MTUS2	microtubule associated scaffold protein 2
ABCB4	ATP binding cassette subfamily B member 4
CACNA1I	calcium voltage-gated channel subunit alpha1 I
KIF1A	kinesin family member 1A
TCL6	T cell leukemia/lymphoma 6
RP11-693J15.5
LINC01354	long intergenic non-protein coding RNA 1354
RP11-210M15.2
PROX1-AS1	PROX1 antisense RNA 1
SHISA9	shisa family member 9
C4BPB	complement component 4 binding protein beta
ALOX15	arachidonate 15-lipoxygenase
ADD3-AS1	ADD3 antisense RNA 1
FRMPD3	FERM and PDZ domain containing 3
RIMS2	regulating synaptic membrane exocytosis 2
CRP	C-reactive protein
DRD1	dopamine receptor D1
RP11-46E17.8
ZBTB8B	zinc finger and BTB domain containing 8B
ATP10B	ATPase phospholipid transporting 10B (putative)
USP2-AS1	USP2 antisense RNA 1 (head to head)
PLA2G4E	phospholipase A2 group IVE
CALN1	calneuron 1
WDR11-AS1	WDR11 antisense RNA 1
SERPINB5	serpin family B member 5
CDK15	cyclin dependent kinase 15
RP11-93G5.1
SLC17A7	solute carrier family 17 member 7
PKHD1	PKHD1 ciliary IPT domain containing fibrocystin/polyductin
RP11-66N24.7
PLD5	phospholipase D family member 5
DLX6-AS1	DLX6 antisense RNA 1
KIRREL3	kirre like nephrin family adhesion molecule 3
KCNJ10	potassium voltage-gated channel subfamily J member 10
TRIM72	tripartite motif containing 72
RP13-923O23.7
FMN2	formin 2
KCNMA1-AS1	KCNMA1 antisense RNA 1
GAD1	glutamate decarboxylase 1
SLITRK3	SLIT and NTRK like family member 3
AC015849.16
PRSS27	serine protease 27
LINC01314
ALB	albumin
ADH6	alcohol dehydrogenase 6 (class V)
DLGAP2	DLG associated protein 2
CRB1	crumbs cell polarity complex component 1
DNAJC27-AS1	DNAJC27 antisense RNA 1
EMX2OS	EMX2 opposite strand/antisense RNA
SHISA6	shisa family member 6
RP11-44F21.3
CCDC144NL-AS1	CCDC144NL antisense RNA 1
SV2C	synaptic vesicle glycoprotein 2C
AMER2	APC membrane recruitment protein 2
RP11-151A6.4
FLJ16779	uncharacterized LOC100192386
PPP2R2C	protein phosphatase 2 regulatory subunit Bgamma
RP11-627G23.1
PDE11A	phosphodiesterase 11A
SLC6A15	solute carrier family 6 member 15
CNTNAP2	contactin associated protein like 2
WDR72	WD repeat domain 72
CHRNA5	cholinergic receptor nicotinic alpha 5 subunit
GRIN2C	glutamate ionotropic receptor NMDA type subunit 2C
OPRD1	opioid receptor delta 1
STRA6	stimulated by retinoic acid 6
PCSK2	proprotein convertase subtilisin/kexin type 2
RP11-640N11.2
SCN11A	sodium voltage-gated channel alpha subunit 11
RP11-352D13.6
LRRC74B	leucine rich repeat containing 74B
CCDC169	coiled-coil domain containing 169
LINC00384	long intergenic non-protein coding RNA 384
XKR7	XK related 7
NPFFR1	neuropeptide FF receptor 1
GRIK3	glutamate ionotropic receptor kainate type subunit 3
LRRC37A6P	leucine rich repeat containing 37 member A6, pseudogene
MPPED2	metallophosphoesterase domain containing 2
DHRS2	dehydrogenase/reductase 2
SKIDA1	SKI/DACH domain containing 1
RP11-21L23.2
RND2	Rho family GTPase 2
CTNNA3	catenin alpha 3
HCN4	hyperpolarization activated cyclic nucleotide gated potassium channel 4
RP11-85B7.2
GABRG3	gamma-aminobutyric acid type A receptor gamma3 subunit
CHRM5	cholinergic receptor muscarinic 5
SLC8A2	solute carrier family 8 member A2
RP11-1299A16.3
RP4-564F22.5
RP11-96C21.2
DSG3	desmoglein 3
USP6	ubiquitin specific peptidase 6
CTA-992D9.11
RP11-126O22.1
CTD-2366F13.1
C2orf91	chromosome 2 open reading frame 91
UNC80	unc-80 homolog, NALCN channel complex subunit
CCL14	C-C motif chemokine ligand 14
LHX9	LIM homeobox 9
CYP4F8	cytochrome P450 family 4 subfamily F member 8
SYT16	synaptotagmin 16
ATRNL1	attractin like 1
SRRM4	serine/arginine repetitive matrix 4
GSG1L	GSG1 like
ASTN1	astrotactin 1
C2orf16	chromosome 2 open reading frame 16
SOX11	SRY-box 11
HPX	hemopexin
PKDREJ	polycystin family receptor for egg jelly
DDX25	DEAD-box helicase 25
AGBL4	ATP/GTP binding protein like 4
NOX5	NADPH oxidase 5
PMEL	premelanosome protein
TRIM67	tripartite motif containing 67
COL20A1	collagen type XX alpha 1 chain
RP1L1	RP1 like 1
TMEM132D	transmembrane protein 132D
TEX15	testis expressed 15, meiosis and synapsis associated
FAM135B	family with sequence similarity 135 member B
A1CF	APOBEC1 complementation factor
UNC5D	unc-5 netrin receptor D
RP11-730K11.1
GRIA4	glutamate ionotropic receptor AMPA type subunit 4
SLC22A8	solute carrier family 22 member 8
AC108142.1
RP11-437J2.3
DGKB	diacylglycerol kinase beta
SIM2	SIM bHLH transcription factor 2
KCNA1	potassium voltage-gated channel subfamily A member 1
ATP8B5P	ATPase phospholipid transporting 8B5, pseudogene
AC007040.11
ATP2B2	ATPase plasma membrane Ca2+ transporting 2
SORCS1	sortilin related VPS10 domain containing receptor 1
SRRM2-AS1	SRRM2 antisense RNA 1
MUC17	mucin 17, cell surface associated
EPPIN	epididymal peptidase inhibitor
CTA-280A3.2
ERICH3-AS1	ERICH3 antisense RNA 1
C2orf71
LGSN	lengsin, lens protein with glutamine synthetase domain
PRB3	proline rich protein BstNI subfamily 3
LINC00176
RP11-50D9.3
ACSM2A	acyl-CoA synthetase medium chain family member 2A
RP11-467L19.14
C10orf71	chromosome 10 open reading frame 71
MYT1L	myelin transcription factor 1 like
KCTD19	potassium channel tetramerization domain containing 19
LHFPL4	LHFPL tetraspan subfamily member 4
HTR4	5-hydroxytryptamine receptor 4
C2orf72	chromosome 2 open reading frame 72
RP11-218E20.3
SLC14A2	solute carrier family 14 member 2
IGF2BP1	insulin like growth factor 2 mRNA binding protein 1
RP11-461F11.2
LMX1B	LIM homeobox transcription factor 1 beta
RP5-1125A11.7
MSANTD1	Myb/SANT DNA binding domain containing 1
GALR1	galanin receptor 1
LINC01206	long intergenic non-protein coding RNA 1206
CR2	complement C3d receptor 2
BNC1	basonuclin 1
GAP43	growth associated protein 43
SLCO1A2	solute carrier organic anion transporter family member 1A2
LINC00907	long intergenic non-protein coding RNA 907
RP11-88E10.4
CTD-2314G24.2
TMEM213	transmembrane protein 213
HRG	histidine rich glycoprotein
KRTAP21-4P	keratin associated protein 21-4, pseudogene
CDH8	cadherin 8
PCDHB1	protocadherin beta 1
AC105342.1
SLC12A5	solute carrier family 12 member 5
SLC22A20
MOBP	myelin associated oligodendrocyte basic protein
AC144833.1
RP3-468B3.2
BCL2L14	BCL2 like 14
OPCML	opioid binding protein/cell adhesion molecule like
LINC00925
RP11-805I24.1
TEX26-AS1	TEX26 antisense RNA 1
CPLX2	complexin 2
ANKS4B	ankyrin repeat and sterile alpha motif domain containing 4B
GABRA4	gamma-aminobutyric acid type A receptor alpha4 subunit
HAMP	hepcidin antimicrobial peptide
ANKRD30BL	ankyrin repeat domain 30B like
SLC12A1	solute carrier family 12 member 1
A2ML1	alpha-2-macroglobulin like 1
SLC38A4	solute carrier family 38 member 4
RP4-565E6.1
CPNE6	copine 6
DGCR5	DiGeorge syndrome critical region gene 5
RP3-467K16.4
GPR156	G protein-coupled receptor 156
CHRNA4	cholinergic receptor nicotinic alpha 4 subunit
FBXO40	F-box protein 40
RP11-7F17.5
FUT9	fucosyltransferase 9
SEZ6L	seizure related 6 homolog like
CPEB1-AS1	CPEB1 antisense RNA 1
TNNI1	troponin I1, slow skeletal type
SEC14L5	SEC14 like lipid binding 5
RP11-491F9.3
CCDC73	coiled-coil domain containing 73
MYO3A	myosin IIIA
ST8SIA3	ST8 alpha-N-acetyl-neuraminide alpha-2,8-sialyltransferase 3
CRX	cone-rod homeobox
B4GALNT2	beta-1,4-N-acetyl-galactosaminyltransferase 2
VWC2	von Willebrand factor C domain containing 2
LL22NC03-27C5.1
RGS8	regulator of G protein signaling 8
SALL1	spalt like transcription factor 1
LRRC7	leucine rich repeat containing 7
SOX9-AS1	SOX9 antisense RNA 1
RP1-153P14.7
THRAP3P1	thyroid hormone receptor associated protein 3 pseudogene 1
FAM221B	family with sequence similarity 221 member B
DCX	doublecortin
PLA2G2F	phospholipase A2 group IIF
MKRN3	makorin ring finger protein 3
KIR3DX1	killer cell immunoglobulin like receptor, three Ig domains X1 (pseudogene)
C1orf158	chromosome 1 open reading frame 158
CTA-125H2.2
CYP2C8	cytochrome P450 family 2 subfamily C member 8
GLB1L3	galactosidase beta 1 like 3
HCN1	hyperpolarization activated cyclic nucleotide gated potassium channel 1
PRMT8	protein arginine methyltransferase 8
RIMBP2	RIMS binding protein 2
BCLAF1P1	BCL2 associated transcription factor 1 pseudogene 1
KCNH5	potassium voltage-gated channel subfamily H member 5
POU6F2	POU class 6 homeobox 2
G6PC	glucose-6-phosphatase catalytic subunit
UGT3A1	UDP glycosyltransferase family 3 member A1
RP11-511H23.2
SCN4A	sodium voltage-gated channel alpha subunit 4
DLX2	distal-less homeobox 2
KCNH8	potassium voltage-gated channel subfamily H member 8
NBEAP1	neurobeachin pseudogene 1
HNF4A	hepatocyte nuclear factor 4 alpha
CDH7	cadherin 7
UNC13C	unc-13 homolog C
NHLH2	nescient helix-loop-helix 2
RP11-766F14.2
STPG2	sperm tail PG-rich repeat containing 2
DUX4L19	double homeobox 4 like 19 (pseudogene)
RP11-243A14.1
APCDD1L-AS1
GADL1	glutamate decarboxylase like 1
RP11-379K17.4
GOLGA6L2	golgin A6 family like 2
PAH	phenylalanine hydroxylase
AC068831.10
CHRNA3	cholinergic receptor nicotinic alpha 3 subunit
RP11-680F8.1
RP11-325N19.3
DRP2	dystrophin related protein 2
MAT1A	methionine adenosyltransferase 1A
GPR111
RP11-168O16.1
GNG4	G protein subunit gamma 4
NWD2	NACHT and WD repeat domain containing 2
CYP1A1	cytochrome P450 family 1 subfamily A member 1
HAND2-AS1	HAND2 antisense RNA 1
CTD-3247F14.2
OPRM1	opioid receptor mu 1
TTBK1	tau tubulin kinase 1
LINC01119	long intergenic non-protein coding RNA 1119
RP11-159D12.10
KCNG1	potassium voltage-gated channel modifier subfamily G member 1
GRM2	glutamate metabotropic receptor 2
GRIA2	glutamate ionotropic receptor AMPA type subunit 2
DCT	dopachrome tautomerase
RP1-60O19.1
LINC00939	long intergenic non-protein coding RNA 939
SERPINA10	serpin family A member 10
TAT	tyrosine aminotransferase
RP11-115J16.1
LINC01568	long intergenic non-protein coding RNA 1568
FRRS1L	ferric chelate reductase 1 like
LINC00943	long intergenic non-protein coding RNA 943
RP11-1086I4.2
MARCH4	membrane associated ring-CH-type finger 4
C17orf77	chromosome 17 open reading frame 77
ZG16B	zymogen granule protein 16B
RP11-598F7.4
RP11-371I20.2
NEUROD2	neuronal differentiation 2
RP11-407B7.1
HRK	harakiri, BCL2 interacting protein
MLIP	muscular LMNA interacting protein
ABCC11	ATP binding cassette subfamily C member 11
RP11-457M11.7
CHRNA2	cholinergic receptor nicotinic alpha 2 subunit
HMGCS2	3-hydroxy-3-methylglutaryl-CoA synthase 2
FGB	fibrinogen beta chain
CTA-929C8.6
AC145110.1
CNDP1	carnosine dipeptidase 1
SLC24A2	solute carrier family 24 member 2
DKFZp434J0226
KIF4B	kinesin family member 4B
CH17-351M24.1
LINC01016	long intergenic non-protein coding RNA 1016
BEST3	bestrophin 3
RP11-262H14.7
RNF183	ring finger protein 183
OTOG	otogelin
ST8SIA2	ST8 alpha-N-acetyl-neuraminide alpha-2,8-sialyltransferase 2
RP11-60L3.3
ABCB5	ATP binding cassette subfamily B member 5
RP11-311F12.1
POM121L2	POM121 transmembrane nucleoporin like 2
ARPP21	cAMP regulated phosphoprotein 21
SLC22A2	solute carrier family 22 member 2
HOXB13	homeobox B13
RP11-87G24.2
KLHL30-AS1	KLHL30 antisense RNA 1
ZDHHC22	zinc finger DHHC-type containing 22
GFAP	glial fibrillary acidic protein
RP11-576D8.4
DKFZP434A062	uncharacterized LOC26102
RP13-580B18.4
NPAP1	nuclear pore associated protein 1
CTD-2313J23.1
SC22CB-109E1.1
KCNC1	potassium voltage-gated channel subfamily C member 1
GRM1	glutamate metabotropic receptor 1
KCNQ2	potassium voltage-gated channel subfamily Q member 2
SLC6A17	solute carrier family 6 member 17
RGSL1	regulator of G protein signaling like 1
SVOPL	SVOP like
RP11-244B22.10
RP1-274L7.4
KNG1	kininogen 1
RBFOX1	RNA binding fox-1 homolog 1
TRPM1	transient receptor potential cation channel subfamily M member 1
KRT77	keratin 77
RP11-266L9.1
AC104623.1
RP5-1121H13.1
SLC7A14	solute carrier family 7 member 14
CUX2	cut like homeobox 2
RP11-527N22.1
EPHA5	EPH receptor A5
KCNG4	potassium voltage-gated channel modifier subfamily G member 4
KCNK10	potassium two pore domain channel subfamily K member 10
ZIC5	Zic family member 5
RP11-280K24.4
NAT16	N-acetyltransferase 16 (putative)
SYT14	synaptotagmin 14
REXO1L1P	REXO1 like 1, pseudogene
RP11-203B7.2
GPR12	G protein-coupled receptor 12
RNF219-AS1	RNF219 antisense RNA 1
GAD2	glutamate decarboxylase 2
SIM1	SIM bHLH transcription factor 1
LRRC55	leucine rich repeat containing 55
RP11-861E23.2
SBSN	suprabasin
RP11-572M11.3
ATP1A4	ATPase Na+/K+ transporting subunit alpha 4
SIAH3	siah E3 ubiquitin protein ligase family member 3
AC007326.10
RP11-445O3.3
KLK2	kallikrein related peptidase 2
PRLHR	prolactin releasing hormone receptor
FLJ41941
RP11-526D8.7
CPA4	carboxypeptidase A4
AADACL3	arylacetamide deacetylase like 3
KRT42P	keratin 42 pseudogene
WDR64	WD repeat domain 64
LINC01168	long intergenic non-protein coding RNA 1168
NEFHP1	neurofilament heavy pseudogene 1
ACSM2B	acyl-CoA synthetase medium chain family member 2B
SMYD1	SET and MYND domain containing 1
HFE2
PAX2	paired box 2
PSG4	pregnancy specific beta-1-glycoprotein 4
BAGE2	BAGE family member 2
RP11-2O17.2
GJA3	gap junction protein alpha 3
C10orf53	chromosome 10 open reading frame 53
MOGAT2	monoacylglycerol O-acyltransferase 2
FLJ45079
RP1-101G11.3
LCT	lactase
RP11-292D4.4
AC011343.1
LINC01559	long intergenic non-protein coding RNA 1559
CTD-3145H4.1
PLG	plasminogen
SVOP	SV2 related protein
CNTNAP5	contactin associated protein like 5
CASP14	caspase 14
RP11-361H10.5
SLC1A6	solute carrier family 1 member 6

### Sheet: Module M2
Gene Symbol	Gene Description
SFTPA2	surfactant protein A2
SFTPA1	surfactant protein A1
RNA5SP202	RNA, 5S ribosomal pseudogene 202
CTD-2328D6.1
RNU5B-1	RNA, U5B small nuclear 1
RNA5SP145	RNA, 5S ribosomal pseudogene 145
RNU12	RNA, U12 small nuclear
RNA5-8SP6	RNA, 5.8S ribosomal pseudogene 6
AC010970.2
RNU5E-1	RNA, U5E small nuclear 1
RNA5SP298	RNA, 5S ribosomal pseudogene 298
VTRNA1-1	vault RNA 1-1
RNVU1-7	RNA, variant U1 small nuclear 7
5S_rRNA
AQP9	aquaporin 9
RNA5SP150	RNA, 5S ribosomal pseudogene 150
MTRNR2L12	MT-RNR2 like 12
FCGR3B	Fc fragment of IgG receptor IIIb
RNA5SP161	RNA, 5S ribosomal pseudogene 161
SNORD66	small nucleolar RNA, C/D box 66
RN7SL752P	RNA, 7SL, cytoplasmic 752, pseudogene
RNA5SP370	RNA, 5S ribosomal pseudogene 370
RNA5SP242	RNA, 5S ribosomal pseudogene 242
RNA5SP225	RNA, 5S ribosomal pseudogene 225
RNU1-11P	RNA, U1 small nuclear 11, pseudogene
RNA5SP335	RNA, 5S ribosomal pseudogene 335
MT-TF
RNA5SP259	RNA, 5S ribosomal pseudogene 259
RNA5SP99	RNA, 5S ribosomal pseudogene 99
MT-TM
RNA5SP226	RNA, 5S ribosomal pseudogene 226
5_8S_rRNA
RNA5SP355	RNA, 5S ribosomal pseudogene 355
RNA5SP199	RNA, 5S ribosomal pseudogene 199
RNU5F-1	RNA, U5F small nuclear 1
RNA5SP267	RNA, 5S ribosomal pseudogene 267
SNORA60	small nucleolar RNA, H/ACA box 60
RNVU1-19	RNA, variant U1 small nuclear 19
RN7SL767P	RNA, 7SL, cytoplasmic 767, pseudogene
RNA5SP263	RNA, 5S ribosomal pseudogene 263
RNU1-89P	RNA, U1 small nuclear 89, pseudogene
RNVU1-15	RNA, variant U1 small nuclear 15
RNA5-8SP2	RNA, 5.8S ribosomal pseudogene 2
MT-TT
SNORA38B	small nucleolar RNA, H/ACA box 38B
SNORD38A	small nucleolar RNA, C/D box 38A
RNA5SP387	RNA, 5S ribosomal pseudogene 387
AL353644.10
RNU1-21P	RNA, U1 small nuclear 21, pseudogene
RNA5SP515	RNA, 5S ribosomal pseudogene 515
RNA5SP442	RNA, 5S ribosomal pseudogene 442
RNU1-67P	RNA, U1 small nuclear 67, pseudogene
MT-TH
RP11-217B1.2
SNORD15A	small nucleolar RNA, C/D box 15A
MT-TC
RNU1-32P	RNA, U1 small nuclear 32, pseudogene
RNA5SP502	RNA, 5S ribosomal pseudogene 502
RNA5SP74	RNA, 5S ribosomal pseudogene 74
RNA5SP48	RNA, 5S ribosomal pseudogene 48
RNA5SP481	RNA, 5S ribosomal pseudogene 481
RNA5SP211	RNA, 5S ribosomal pseudogene 211
RNA5SP71	RNA, 5S ribosomal pseudogene 71
LY96	lymphocyte antigen 96
RNU1-88P	RNA, U1 small nuclear 88, pseudogene
RNA5SP366	RNA, 5S ribosomal pseudogene 366
SNORA38	small nucleolar RNA, H/ACA box 38
MIR7641-1
SNORD104	small nucleolar RNA, C/D box 104
RN7SL7P	RNA, 7SL, cytoplasmic 7, pseudogene
RN7SL513P	RNA, 7SL, cytoplasmic 513, pseudogene
RNA5SP325	RNA, 5S ribosomal pseudogene 325
AL353644.4
RNA5SP132	RNA, 5S ribosomal pseudogene 132
RNA5SP444	RNA, 5S ribosomal pseudogene 444
AC079949.1
RNU5D-2P	RNA, U5D small nuclear 2, pseudogene
RNA5SP450	RNA, 5S ribosomal pseudogene 450
RNA5SP473	RNA, 5S ribosomal pseudogene 473
RN7SL8P	RNA, 7SL, cytoplasmic 8, pseudogene
RNA5SP336	RNA, 5S ribosomal pseudogene 336
VTRNA1-2	vault RNA 1-2
RNU1-75P	RNA, U1 small nuclear 75, pseudogene
RNU2-6P	RNA, U2 small nuclear 6, pseudogene
RNA5SP351	RNA, 5S ribosomal pseudogene 351
RNA5SP19	RNA, 5S ribosomal pseudogene 19
RNU1-138P	RNA, U1 small nuclear 138, pseudogene
RNA5SP119	RNA, 5S ribosomal pseudogene 119
RNA5SP382	RNA, 5S ribosomal pseudogene 382
RNU5A-8P	RNA, U5A small nuclear 8, pseudogene
RN7SL118P	RNA, 7SL, cytoplasmic 118, pseudogene
RNA5SP290	RNA, 5S ribosomal pseudogene 290
RN7SL242P	RNA, 7SL, cytoplasmic 242, pseudogene
RNA5SP122	RNA, 5S ribosomal pseudogene 122
RNA5SP338	RNA, 5S ribosomal pseudogene 338
RNA5SP86	RNA, 5S ribosomal pseudogene 86
FP236383.9

### Sheet: Module M3
Gene Symbol	Gene Description
GBP1	guanylate binding protein 1
IFI44L	interferon induced protein 44 like
OAS3	2'-5'-oligoadenylate synthetase 3
SFTPC	surfactant protein C
GBP4	guanylate binding protein 4
APOE	apolipoprotein E
IFIT3	interferon induced protein with tetratricopeptide repeats 3
IFITM1	interferon induced transmembrane protein 1
TMEM100	transmembrane protein 100
GBP5	guanylate binding protein 5
DDX60	DExD/H-box helicase 60
MX2	MX dynamin like GTPase 2
GIMAP7	GTPase, IMAP family member 7
RSAD2	radical S-adenosyl methionine domain containing 2
ORF1a
IFIT2	interferon induced protein with tetratricopeptide repeats 2
LIPG	lipase G, endothelial type
IFIT1	interferon induced protein with tetratricopeptide repeats 1
SLCO4A1	solute carrier organic anion transporter family member 4A1
CD274	CD274 molecule
HSD11B1	hydroxysteroid 11-beta dehydrogenase 1
IFIT5	interferon induced protein with tetratricopeptide repeats 5
EDN1	endothelin 1
CXCL9	C-X-C motif chemokine ligand 9
HHIP	hedgehog interacting protein
EGFL6	EGF like domain multiple 6
ORF1b
ISG15	ISG15 ubiquitin like modifier
S
HERC6	HECT and RLD domain containing E3 ubiquitin protein ligase family member 6
CXCL10	C-X-C motif chemokine ligand 10
CMPK2	cytidine/uridine monophosphate kinase 2
IFI35	interferon induced protein 35
IDO1	indoleamine 2,3-dioxygenase 1
N
PRF1	perforin 1
CCR2	C-C motif chemokine receptor 2
GZMB	granzyme B
PLA1A	phospholipase A1 member A
OASL	2'-5'-oligoadenylate synthetase like
SLC4A1	solute carrier family 4 member 1 (Diego blood group)
FIBIN	fin bud initiation factor homolog
BATF2	basic leucine zipper ATF-like transcription factor 2
M
CA1	carbonic anhydrase 1
SLCO4C1	solute carrier organic anion transporter family member 4C1
ORF7a
ORF6
ORF3a
USP18	ubiquitin specific peptidase 18
ORF8
GBP1P1	guanylate binding protein 1 pseudogene 1
CCL8	C-C motif chemokine ligand 8
TSPAN11	tetraspanin 11
LAG3	lymphocyte activating 3
E
CLEC11A	C-type lectin domain containing 11A
ORF7b
CXCL11	C-X-C motif chemokine ligand 11
ORF10
OTOF	otoferlin

### Sheet: Module M4
Gene Symbol	Gene Description
IGHG1	immunoglobulin heavy constant gamma 1 (G1m marker)
IGHA1	immunoglobulin heavy constant alpha 1
IGHM	immunoglobulin heavy constant mu
IGJ
IGKC	immunoglobulin kappa constant
IGHG3	immunoglobulin heavy constant gamma 3 (G3m marker)
IGLC2	immunoglobulin lambda constant 2
IGHA2	immunoglobulin heavy constant alpha 2 (A2m marker)
IGHG2	immunoglobulin heavy constant gamma 2 (G2m marker)
IGKV1-5	immunoglobulin kappa variable 1-5
IGLC3	immunoglobulin lambda constant 3 (Kern-Oz+ marker)
IGKV3-20	immunoglobulin kappa variable 3-20
IGKV4-1	immunoglobulin kappa variable 4-1
IGKV3-11	immunoglobulin kappa variable 3-11
IGHV3-23	immunoglobulin heavy variable 3-23
IGLV3-25	immunoglobulin lambda variable 3-25
IGHV3-30	immunoglobulin heavy variable 3-30
IGLV3-21	immunoglobulin lambda variable 3-21
IGLV1-44	immunoglobulin lambda variable 1-44
IGLV3-19	immunoglobulin lambda variable 3-19
IGHV4-34	immunoglobulin heavy variable 4-34
IGHV1-18	immunoglobulin heavy variable 1-18
IGLV1-40	immunoglobulin lambda variable 1-40
IGLV2-14	immunoglobulin lambda variable 2-14
IGLV1-47	immunoglobulin lambda variable 1-47
MZB1	marginal zone B and B1 cell specific protein
IGLL5	immunoglobulin lambda like polypeptide 5
IGHV3-33	immunoglobulin heavy variable 3-33
IGHV4-39	immunoglobulin heavy variable 4-39
IGLV2-23	immunoglobulin lambda variable 2-23
IGHV5-51	immunoglobulin heavy variable 5-51
IGHV4-59	immunoglobulin heavy variable 4-59
IGLV6-57	immunoglobulin lambda variable 6-57
IGHV1-46	immunoglobulin heavy variable 1-46
HIST1H3B	histone cluster 1 H3 family member b
IGLV3-10	immunoglobulin lambda variable 3-10
IGKV3-15	immunoglobulin kappa variable 3-15
HIST1H3C	histone cluster 1 H3 family member c
IGHV1-24	immunoglobulin heavy variable 1-24
TRBC2	T cell receptor beta constant 2
GJA4	gap junction protein alpha 4
IGHV3-15	immunoglobulin heavy variable 3-15
IGLV1-51	immunoglobulin lambda variable 1-51
IGHV3-21	immunoglobulin heavy variable 3-21
IGLV4-69	immunoglobulin lambda variable 4-69
HIST1H2BH	histone cluster 1 H2B family member h
IGHGP	immunoglobulin heavy constant gamma P (non-functional)
IGLV2-11	immunoglobulin lambda variable 2-11
IGKV1-16	immunoglobulin kappa variable 1-16
IGHV3-74	immunoglobulin heavy variable 3-74
IGKV1-27	immunoglobulin kappa variable 1-27
IGHV1-69-2	immunoglobulin heavy variable 1-69-2
HIST1H2BL	histone cluster 1 H2B family member l
IGHV1-2	immunoglobulin heavy variable 1-2
IGKV1-9	immunoglobulin kappa variable 1-9
IGHV3-53	immunoglobulin heavy variable 3-53
IGHV3-11	immunoglobulin heavy variable 3-11 (gene/pseudogene)
IGLV9-49	immunoglobulin lambda variable 9-49
IGKV1-39	immunoglobulin kappa variable 1-39 (gene/pseudogene)
IGLV3-1	immunoglobulin lambda variable 3-1
IGHV2-70	immunoglobulin heavy variable 2-70

### Sheet: Module M5
Gene Symbol	Gene Description
ACSL4	acyl-CoA synthetase long chain family member 4
GPNMB	glycoprotein nmb
RNY1	RNA, Ro60-associated Y1
F13A1	coagulation factor XIII A chain
SNORA20	small nucleolar RNA, H/ACA box 20
ZFYVE16	zinc finger FYVE-type containing 16
SNORA23	small nucleolar RNA, H/ACA box 23
SNORD89	small nucleolar RNA, C/D box 89
SNORA12	small nucleolar RNA, H/ACA box 12
ARFGAP3	ADP ribosylation factor GTPase activating protein 3
ENDOD1	endonuclease domain containing 1
TBC1D23	TBC1 domain family member 23
RNY3	RNA, Ro60-associated Y3
RNY4	RNA, Ro60-associated Y4
SNORA54	small nucleolar RNA, H/ACA box 54
SNORD116-1	small nucleolar RNA, C/D box 116-1
SNORD8	small nucleolar RNA, C/D box 8
SNORA11	small nucleolar RNA, H/ACA box 11
MS4A4A	membrane spanning 4-domains A4A
SNORA58	small nucleolar RNA, H/ACA box 58
CPVL	carboxypeptidase vitellogenic like
RNU4ATAC	RNA, U4atac small nuclear (U12-dependent splicing)
SNORA45B
CXCL17	C-X-C motif chemokine ligand 17
SNORA80E	small nucleolar RNA, H/ACA box 80E
SNORA37	small nucleolar RNA, H/ACA box 37
SNORD116-2	small nucleolar RNA, C/D box 116-2
SNORD116-6	small nucleolar RNA, C/D box 116-6
RNU6ATAC	RNA, U6atac small nuclear (U12-dependent splicing)
SNORA5A	small nucleolar RNA, H/ACA box 5A
SNORD116-24	small nucleolar RNA, C/D box 116-24
SNORD46	small nucleolar RNA, C/D box 46
SNORA75	small nucleolar RNA, H/ACA box 75
SNORA35	small nucleolar RNA, H/ACA box 35
SNORA40	small nucleolar RNA, H/ACA box 40
SNORA13	small nucleolar RNA, H/ACA box 13
VTRNA2-1	vault RNA 2-1
SNORD12B	small nucleolar RNA, C/D box 12B
SNORD9	small nucleolar RNA, C/D box 9
PLA2G7	phospholipase A2 group VII
SNORA63	small nucleolar RNA, H/ACA box 63
MT-TG
SNORD91B	small nucleolar RNA, C/D box 91B
SDS	serine dehydratase

### Sheet: CEMITool parameters
Parameter	Description	Value
beta	Value of beta chosen.	9
cor_method	Correlation method.	pearson
diss_thresh	Dissimilarity threshold to be used as cutoff on hierarchical clustering.	0.8
merge_similar	Should similar modules be merged?	TRUE
min_ngen	Minimum number of genes per module.	30
n_mods	Number of modules returned by CEMiTool.	7
phi	Area under curve / Total area in the Beta vs R squared graph.	723
r2	Determination coefficient. Reflects the "scale-freeness" of the resulting network.	805
apply_vst	Apply variance stabilizing transformation	FALSE
filter	Filter input list of genes	TRUE
